# CladePredictor–MPXV: An alignment-free Artificial Intelligence-based classifier of complete and partial mpox virus genomes

**DOI:** 10.64898/2026.04.27.26351821

**Authors:** Gustavo Sganzerla Martinez, Ali Toloue Ostadgavahi, Mansi Dutt, Finlay Maguire, Lourdes Peña-Castillo, David J Kelvin, Anuj Kumar

**Author notes:** Correspondence: David J Kelvin.

## Abstract

Poxviruses constitute a threat to human health. Since 2022, two public health emergencies of international concern due to global spread of mpox viruses (MPXVs) were declared. The emergence of the novel MPXV subclade Ib has placed the global health community on alert as sustained human-to-human and travel-related transmission is prevalent in Africa and 30 non-African countries. Metagenomic and outbreak surveillance data often generates complete as well as partial assemblies of genomes which then require efficient taxonomic classification. Traditional viral genome classifiers rely on poorly scalable alignment methods creating computational bottlenecks in taxonomic classifications. Here, we present CladePredictor– MPXV: an alignment-free AI-based classifier of complete and partial MPXV genomes. Our classification framework consists of an ensemble of XGBoost and CNNs to classify between subclades Ia, Ib and IIb. CladePredictor–MPXV was trained with 3,866 MPXV genomes. XGBoost models were trained with 3-mers which are representative of the global feature space of complete MPXV genomes. CNNs were trained with short-range, position-independent sequence patterns to assign clades to partial genomes with a minimum size of 1000 nucleotides. Our XGBoost instance attained a weighted average accuracy of 90.2% while our CNN instance attained a weighted average accuracy of 95% in classifying clade (I vs II) and subclade (Ia vs Ib) from complete (>= 188,000 nucleotides) and partial MPXV genomes on a phylogenetically distinct validation set. CladePredictor-MPXV is freely available at https://clade-predictor.microbiologyandimmunology.dal.ca and provides a fast and efficient framework for the assignment of clades to MPXV subclade Ia, Ib, and IIb complete and partial genomes.
