## Supplementary Material S1 for "CladePredictor–MPXV: An alignment-free Artificial Intelligence-based classifier of complete and partial mpox virus genomes"

cluster	subcladeIa	subcladeIb	subcladeIIb
cluster7	1	5	0
cluster10	1	0	0
cluster9	555	310	2627
cluster8	2	0	0
cluster1	2	0	0
cluster11	1	0	0
cluster6	0	2	0
cluster3	1	0	0
cluster13	0	1	0
cluster4	2	0	0
cluster14	1	0	0
cluster5	2	0	0
cluster15	1	0	0
cluster2	75	0	0
cluster12	1	0	0
