## Supplementary Material S2 for "CladePredictor–MPXV: An alignment-free Artificial Intelligence-based classifier of complete and partial mpox virus genomes"

Slice Length	Accuracy	Precision	Recall	F1-score	Samples
195000	0.996	0.996	0.996	0.996	473
194000	0.983	0.986	0.983	0.984	478
193000	0.935	0.960	0.935	0.941	478
192000	0.939	0.961	0.939	0.944	479
191000	0.919	0.953	0.919	0.927	480
190000	0.887	0.936	0.887	0.898	503
189000	0.829	0.916	0.829	0.848	520
188000	0.838	0.919	0.838	0.851	520
187000	0.853	0.921	0.853	0.857	523
186000	0.830	0.916	0.830	0.826	524
185000	0.809	0.911	0.809	0.816	524
184000	0.762	0.901	0.762	0.769	525
183000	0.806	0.909	0.806	0.807	525
182000	0.787	0.906	0.787	0.789	525
181000	0.768	0.902	0.768	0.775	525
180000	0.680	0.889	0.680	0.709	525
179000	0.592	0.880	0.592	0.630	525
178000	0.476	0.860	0.476	0.513	525
177000	0.425	0.861	0.425	0.454	525
176000	0.429	0.849	0.429	0.461	525
175000	0.331	0.856	0.331	0.330	525
